# Hyper-diverse antigenic variation and resilience to transmission-reducing intervention in falciparum malaria

**DOI:** 10.1101/2024.02.01.24301818

**Authors:** Qi Zhan, Qixin He, Kathryn E. Tiedje, Karen P. Day, Mercedes Pascual

## Abstract

Intervention against falciparum malaria in high transmission regions remains challenging, with relaxation of control efforts typically followed by rapid resurgence. Resilience to intervention co-occurs with incomplete immunity, whereby children eventually become protected from severe disease but not infection and a large transmission reservoir results from high asymptomatic prevalence across all ages. Incomplete immunity relates to the vast antigenic variation of the parasite, with the major surface antigen of the blood stage of infection encoded by the multigene family known as *var*. Recent deep sampling of *var* sequences from individual isolates in northern Ghana showed that parasite population structure exhibited persistent features of high-transmission regions despite the considerable decrease in prevalence during transient intervention with indoor residual spraying (IRS). We ask whether despite such apparent limited impact, the transmission system had been brought close to a transition in both prevalence and resurgence ability. With a stochastic agent-based model, we investigate the existence of such a transition to pre-elimination with intervention intensity, and of molecular indicators informative of its approach. We show that resurgence ability decreases sharply and nonlinearly across a narrow region of intervention intensities in model simulations, and identify informative molecular indicators based on *var* gene sequences. Their application to the survey data indicates that the transmission system in northern Ghana was brought close to transition by IRS. These results suggest that sustaining and intensifying intervention would have pushed malaria dynamics to a slow-rebound regime with an increased probability of local parasite extinction.

**One Sentence Summary:** Population genomics of hyper-diverse *var* genes inform resurgence dynamics in falciparum malaria.
