## Supplementary material for "Hyper-diverse antigenic variation and resilience to transmission-reducing intervention in falciparum malaria": DataFileS1

### Sheet: Sheet1
Name	Values	Description
N_GENES_INITIAL	Closed, Seasonal: 12000 Closed, Non-seasonal: 12000 Semi-open, Seasonal: 12000 Semi-open, Non-seasonal: 12000 Regionally-open, Seasonal: 4000/5000 or 12000 Regionally-open, Non-seasonal: 4000/5000 or 12000	The number of genes in the regional gene pool. To initialize disease transmission, a certain number of parasite genomes (20) are assembled from the pool and used to infect individual human hosts. Each of these parasite genomes is a randow draw of g (45) var genes. For closed and semi-open systems, migration is discontinued after initialization and diversity is generated locally (either in the foc…
N_GENES_PER_STRAIN	45	The number of genes in a strain/repertoire.
N_LOCI	2	The number of epitope loci in each gene.
N_ALLELES_INITIAL	N_GENES_INITIAL/10	The initial number of alleles for each epitope locus.
SELECTION_MODE	'SPECIFIC_IMMUNITY'	Individuals gain protection against specific epitope variants, through expression of the corresponding genes in an infection.
WHOLE_GENE_IMMUNE	FALSE	When set to be True, hosts are immune to the gene as long as they have seen and immune to one of the epitopes/alleles of the gene. Otherwise, hosts are only immune to the gene if they are immune to both epitopes. When hosts are immune to one of the two epitopes, partial immunity follows and the duration of expression of the gene is reduced to the half of the original one.
TRANSITION_RATE_NOT_IMMUNE	1.0/6.0	The switching rate for genes to which the host is not immune.
TRANSITION_RATE_IMMUNE	1000	The switching rate for genes to which the host is immune.
CLEARANCE_PROB	0	The probability of an infection gets cleared ahead of time without exhausting all its var genes.
T_YEAR	360	The number of days in a year.
T_BURNIN	2*T_YEAR	The burn-in time.
T_END	Closed systems: 210*T_YEAR Semi-open and regionally-open systems: 160*T_YEAR	The entire duration of simulation. Closed systems require more years to reach semi-stationary state than semi-open or regionally-open systems.
EXPECTED_EQUILIBRIUM	30*T_YEAR	The time at which the regional pool starts to update its common genes. Only relevant for regionally-open systems.
MAX_MOI	20	The maximum number of simultaneous active infections in the blood stage or the carrying capacity for blood-stage infections.
MAX_LIVER_MOI	20	The maximum number of simultaneous infections in the liver stage or the carrying capacity for liver-stage infections.
SAMPLE_DB_FILENAME	For example, '"sim_1_r0_sd.sqlite"'	The filename of the output sqlite file.
VERIFICATION_ON	TRUE	Whether to verify simulation state or not.
VERIFICATION_PERIOD	T_END/10	How often to verify simulation state.
SAVE_TO_CHECKPOINT	FALSE	Whether to save the states at the end of a simulation to allow a continuation of further simulation with potentially different parameter values from that end time point.
CHECKPOINT_SAVE_FILENAME	''	The filename of the checkpoint file.
CHECKPOINT_SAVE_PERIOD	T_END	How often to save the states of the simulated system.
LOAD_FROM_CHECKPOINT	FALSE	Whether the current simulation is a continuation of a previous one.
CHECKPOINT_LOAD_FILENAME	''	If LOAD_FROM_CHECKPOINT is set to be True, provide the name of the checkpoint file.
OUTPUT_HOSTS	TRUE	When set True, each host upon its creation, will have its basic information wrriten to the output sqlite file.
OUTPUT_GENES	TRUE	When set True, each gene upon its generation, will have its basic information written to the output sqlite file.
OUTPUT_STRAINS	FALSE	Whether to write out gene composition and other basic info of each strain upon its creation.
HOST_SAMPLING_ON	TRUE	Whether to sample human hosts, recording their immunity profile and infections.
HOST_SAMPLING_PERIOD	Seasonal: [180, 300] Non-seasonal: [0]	How often to sample hosts in the population, and output the information of strains which infect them. For seasonal transmission, sampling once at the end of dry season and once at the end of wet season. For non-seasonal transmission, sampling once at the begining of the year.
HOST_SAMPLE_SIZE	1500	The number of hosts sampled each time or sampling depth, 15% of the totoal host population.
HOST_SAMPLING_START_YEAR	Closed systems: 197 Semi-open or regionally-open systems: 147	The year at which the infection info of sampled hosts are written to the output sqlite file.
MICROSCOPY_SAMPLING_ON	TRUE/FALSE	If MICROSCOPY_SAMPLING_ON is set TRUE, a certain fraction of positively infected hosts will not be detected due to the limit of microscopy.
P_MICROSCOPY	0.57	The percentage of positively infected hosts detected by microscopy.
GENE_TRANSMISSIBILITY	1	The baseline transmissibility of each strain for blood-stage infections.
COINFECTION_REDUCES_TRANSMISSION	TRUE	Whether or not the transmissibility of each co-infecting strains is reduced with coinfection.
ECTOPIC_RECOMBINATION_RATE	5.64972e-07	The ectopic recombination rate parameter for pairwise genes within the same strain.
P_ECTOPIC_RECOMBINATION_IS_CONVERSION	0	The probability of recombination between two var genes resulting in gene conversion.
ECTOPIC_RECOMBINATION_GENERATE_NEW	TRUE	Whether or not ectopic recombination generates new alleles.
P_ECTOPIC_RECOMBINATION_CREATE_NEW_ALLELE	0.16	The probability of recombination between two var genes resulting in creating new alleles.
RECOMBINATION_LOAD	TRUE+B42	Whether non-functional off-spring genes generated from ectopic recombination events will replace the functional parental genes. When set to be true, non-functional offspring genes will replace the parental ones, reducing reduce the duration infection (or fitness) of the strain.
IMMUNITY_LOSS_RATE	0.000925926	The rate at which specific immunity is lost. We assume immunity gets boosted as the host encounters the same allele/epitope for more than once (immunity counter adds by 1). For once every 1/IMMUNITY_LOSS_RATE days (3 years), an immunity loss event will happen and the counter will reduce by 1.
MUTATION_RATE	1.42e-08	The rate at which mutation events happen.
T_LIVER_STAGE	14 days	The duration of the liver stage.
MEAN_HOST_LIFETIME	30.0 * T_YEAR	The mean age of hosts.
MAX_HOST_LIFETIME	100.0 * T_YEAR	The maximum age of hosts.
N_POPULATIONS	Closed or regionally-open systems: 1 Semi-open systems: 2	How many local host populations to simulate.
DISTANCE_MAT	Closed and regionally-open systems: [[1]] Semi-open systems: [[1.0, 769.230769230769], [769.230769230769, 1.0]] or [[1.0, 76.9230769230769], [76.9230769230769, 1.0]]	The specification of the relative frequency of local transmission events versus migration events between the two explicitly coupled populations for semi-open systems. Not applicable to closed or regionally-open systems.
DIST_POWER	1	The power transformation of the information coded in the DISTANCE_MAT parameter.
N_HOSTS	10000	The number of hosts.
N_INITIAL_INFECTIONS	20	The number of initial infections.
BITING_RATE_MEAN	Closed, Seasonal: 0.00005 Closed, Non-seasonal: 0.05 Semi-open, Seasonal: 0.00004 Semi-open, Non-seasonal: 0.04 Regionally-open, Seasonal: 0.000035 for medium pool, 0.00003 for large pool Regionally-open, Non-seasonal: 0.04 for medium pool, 0.03 for large pool	The mean biting rate per day per host. For seasonal transmission, it needs to be multipled by the DAILY_BITING_RATE_DISTRIBUTION parameter.
BITING_RATE_RELATIVE_AMPLITUDE	[0]	The amplitude of the seasonality pattern specified via a cosine function. Not applicable in this study as we provide an empirical seasonality vector.
BITING_RATE_PEAK_PHASE	[0]	The phase of the seasonality pattern specified via a cosine function. Not applicable in this study as we provide an empirical seasonality vector.
DAILY_BITING_RATE_DISTRIBUTION	Seasonal: [727.4467846151298,727.4393612450948,…,], Non-seasonal: []	The temporal vector which represents the mosquito abundance. Only applicable for seasonal transmission: it needs to be multiplied by the BITING_RATE_MEAN parameter.
IRS_ON	TRUE	Whether IRS (indoor residual spraying) is on or not.
IRS_START_TIMES	Closed systems: [200*T_YEAR] Semi-open or regionally-open systems: [150*T_YEAR]	The time at which the IRS intervention starts.
IRS_BITING_RATE_FACTORS	[0.8, 0.66, 0.5445, 0.4492, 0.3706, 0.3057, 0.2522, 0.2081, 0.1717, 0.1417, 0.1169, 0.0964, 0.0795, 0.0656, 0.0541, 0.0446, 0.0368, 0.0304]	The percentage of biting rate during IRS relative to that before IRS. It is a scaling factor.
IRS_DURATION	Sustained IRS intervention: 10*T_YEAR Transient IRS intervention: 2*T_YEAR	The duration of IRS intervention.
IRS_IMMIGRATION_RATE_FACTORS	[1]	Each element is a factor to multiply the IMMIGRATION_RATE. For example, 0.3 will reduce the usual immigration rate to 30% of its original size. This parameter can capture any additional measure which may curtail immigration during IRS intervention.
IMMIGRATION_ON	TRUE	Whether allow immigration or not.
IMMIGRATION_RATE	Closed systems: 0 Semi-open or regionally-open systems: 0.0026 or 0.026.	The immigration rate, percentage of migrant bites relative to local transmission events.
MIGRANTS_MATCH_LOCAL_PREVALENCE	TRUE	Whether migration events match the local prevalence level.
REGION_TO_LOCAL_POP_SIZE_RATIO	Closed systems: not applicable Semi-open systems: not applicable Regionally-open systems: 4/5 or 12.	The ratio of the size of the regional pool to the size of genes in the focal population.
P_GENE_INVASION	Closed systems: not applicable Semi-open systems: not applicable Regionally-open systems: 0.00729927	The invasion probability of new variants in local parasite populations. It is used to calculation the substitution rate of genes in the regioanal pool.
